# Beyond the Bowel: Novel Comorbidity Patterns in Inflammatory Bowel Disease from the All of Us Research Program

**DOI:** 10.1101/2025.06.01.25328740

**Authors:** Soham C. Sudhakaran, Matthew T. Wayland, Yogesh Purushothaman, Scott B. Minchenberg, Kanwal Bains, Sudhakaran Prabakaran

## Abstract

**Background:** Inflammatory bowel disease (IBD) manifests systemically, yet most comorbidity studies rely on predominantly European populations. The All of Us Research Program enables investigation across demographically diverse groups.

**Methods:** We matched 5,094 IBD patients 1:4 with controls by age, gender, and race, analyzing comorbidities using logistic regression with Mantel-Haenszel adjustment. Multiple testing correction used false discovery rate (FDR) with significance thresholds of OR >1.5 or <0.5 and FDR <0.05.

**Results:** Our cohort included 29.2% non-White participants versus 10-15% in traditional studies. We identified 22 significant associations across seven organ systems. Three novel discoveries included delayed postmyocardial infarction pericarditis (adjusted OR = 4.80), contact dermatitis (adjusted OR = 1.84), and carotid artery aneurysm (adjusted OR = 2.21). Other significant associations included drug-induced lupus (adjusted OR = 4.32), autoimmune hepatitis (adjusted OR = 2.43), and restricting-type eating disorders (adjusted OR = 4.00). IBD patients showed decreased obesity-related conditions.

**Conclusion:** This demographically diverse study discovered novel IBD comorbidities and confirmed established associations across racial groups. Findings support reconceptualizing IBD as a multisystem disorder requiring comprehensive management and demonstrate the importance of diverse research populations.
