## Supplementary Table 2 for "Beyond the Bowel: Novel Comorbidity Patterns in Inflammatory Bowel Disease from the All of Us Research Program"

### Sheet: Sheet1
Drugs the IBD Patients were on
Methotrexate
Mercaptopurine
Tofacitinib
Upadacitinib
Vedolizumab
Adalimumab
Certolizumab pegol
Golimumab
Infliximab
Risankizumab
Ustekinumab
Azathioprine
Prednisolone
Budesonide
Prednisone
Balsalazide
Mesalamine
Olsalazine
Sulfasalazine
Methylprednisolone
