## Supplementary Table 1 for "Beyond the Bowel: Novel Comorbidity Patterns in Inflammatory Bowel Disease from the All of Us Research Program"

### Sheet: Sheet1
Proposed Comorbities for Investigation	All of Us Research Program returned results
Comorbidities: Dermatological	Acne
Hidradenitis suppurativa	Acquired hypothyroidism
Acne	Acute myocarditis
Alopecia areata	Acute non-ST segment elevation myocardial infarction
Contact dermatitis	Acute pericarditis
Dermatomyositis	Acute vascular insufficiency of intestine
Eczema	Alcohol abuse
Lichen planus	Allergic contact dermatitis caused by plant material
Localised scleroderma	Allergic contact dermatitis due to adhesive
Psoriasis	Anorexia nervosa
Seborrheic dermatitis	Antepartum
Vitiligo	Arteriosclerosis of coronary artery bypass graft
Non dermatological comorbidities	Arteriosclerosis of coronary artery bypass graft of transplanted heart
Alcoholism	Atherosclerosis of artery of lower limb
Pericarditis	Autoimmune hepatitis
Myocarditis	Benign essential hypertension
Diabetes mellitus type 1	Calcium oxalate calculus of kidney
Diabetes mellitus type 2	Calculus of kidney and ureter
End stage renal disease	Carotid artery aneurysm
Kidney stones	Carotid sinus syncope
Gingivitis	Childbirth and puerperium
Hypertensive disorder	Chronic nephritic syndrome
Hyperthyroidism	Contact dermatitis
Hypothyroidism	Contact dermatitis due to plants
Lung cancer	Delayed postmyocardial infarction pericarditis
Interstitial lung disease	Drug-induced systemic lupus erythematosus
Nephritis	Eczema
Seizure disorder	Erectile dysfunction
Sjogren syndrome	Essential hypertension
Systemic lupus erythematous	Except food
Autoimmune hepatitis	Extreme obesity with alveolar hypoventilation
Non-alcoholic fatty liver disease	Guttate psoriasis
Obesity	Hidradenitis suppurativa
Chronic fatigue	Hydronephrosis co-occurrent and due to calculus of kidney and ureter
Ischemic heart disease	Hypertensive urgency
Cerebrovascular disease	Hypertrophy of fat pad of knee
Peripheral artery disease	Hypothyroidism
Coronary artery disease	Idiopathic generalized epilepsy
Acute mesenteric ischemia	Insulin treated type 2 diabetes mellitus
Metabolic syndrome	Irritant contact dermatitis
Neurological and psychological disease	Kidney stone
Alzheimer disease	Lichen planus
Vascular dementia	Loss of appetite
Parkinson disease	Malignant hypertensive end stage renal disease
Multiple sclerosis	Maternal obesity complicating pregnancy
Depression, anxiety, bipolar disorder	Maternal obesity syndrome
Anorexia, bulimia	Morbid obesity
Reproductive and sexual issues	Myocardial infarction due to demand ischemia
Erectile Dysfunction	Myocarditis
Female infertility	Obesity
	Obesity in mother complicating childbirth
	Postablative hypothyroidism
	Postoperative hypothyroidism
	Pre-existing hypertension complicating pregnancy
	Psoriasis
	Psoriasis vulgaris
	Psoriasis with arthropathy
	Pulmonary congestion and hypostasis
	restricting type
	Scalp psoriasis
	Seborrheic dermatitis
	Secondary erectile dysfunction
	Systemic lupus erythematosus
	Thyrotoxicosis without goiter or other cause
	Trauma and postoperative pulmonary insufficiency
	Tubulointerstitial nephritis
	Type 2 diabetes mellitus
	Type 2 diabetes mellitus without complication
	Uric acid renal calculus
